# Assessing the environmental impact of medicines in Italy using data from the Italian Medicines Agency

**DOI:** 10.1101/2024.05.16.24307469

**Authors:** Valentina Giunchi, Michele Fusaroli, Agnese Cangini, Filomena Fortinguerra, Simona Zito, Andrea Pierantozzi, Carlotta Lunghi, Elisabetta Poluzzi, Francesco Trotta

## Abstract

**Aim:** This study builds upon the environmental risk analysis presented in the 2022 National Report on Medicines Use in Italy by the Italian Medicines Agency and aims to assess the environmental risk posed by medicines in Italy and in its regions.

**Methods:** The analysis selected 90 medicines based on three criteria: high utilization, low PNEC, and inclusion or candidacy for the European Watch List. For each medicine, the environmental risk was computed as the ratio between the Predicted Environmental Concentration (PEC) and the Predicted No Effect Concentration (PNEC). PEC was derived following the approach of the Swedish Association of Pharmaceutical Industries and Italian drug utilization data. The risk was classified high if the ratio was greater than 10, and moderate if greater than 1.

**Results:** Overall, 13 medicines were identified as posing a high risk, including cardiovascular agents, antibiotics, analgesics, antidepressants, and antiparasitic agents. The high risk was driven by either a very low PNEC (e.g., estradiol and lacidipine), and high utilization (e.g., amoxicillin, ibuprofen, and diclofenac). Regional analysis showed higher risk due to high consumption for azithromycin and ofloxacin in Central and Southern Italy, and for levonorgestrel in Northern Italy.

**Conclusion:** This study points to the need of prioritizing targeted sampling in surface waters for medicines estimated at high risk. To prevent and mitigate the risk, a more conscious clinical practice coupled with appropriate waste management are required.

**What is already known about this subject:**

- Medicines represent a growing concern as a source of contamination in water systems.
- Traditional surface water samplings are resource-expensive and should be supported by estimation methods.
- The Italian Medicines Agency’s National report on medicines use included, for the first time in its 2022 version, an assessment of the environmental impact.

**What this study adds:**

- 90 medicines with either high utilization, low Predicted No-Effect Concentration, or present in the European Watch List were included.
- 13 medicines were at high environmental risk either because of their high toxicity to aquatic species or their high consumption in Italy.
- Regional differences potentially reflect various social and prescribing habits.
