## Supplementary material for "Assessing the environmental impact of medicines in Italy using data from the Italian Medicines Agency": script_data: consumption.xlsx

### Sheet: Sheet1
Substance	cons_tot_kg
metformin	1.404e+06
irbesartan	42789.2
allopurinol	93014
amoxicillin	300471
venlafaxine	8961.49
ofloxacin	23554.9
azithromycin	16654.8
clarithromycin	23978.3
clotrimazole	4396.26
ciprofloxacin	21755.4
propranolol	2662.68
gabapentin	25708.5
miconazole	9116.54
fluconazole	1809.27
clindamycin	10072.3
mycophenolate	15605.2
fluorouracil	704.823
midazolam	61.9007
mebendazole	692.648
gemfibrozil	3107.12
erythromycin	2496.32
doxorubicin	5.98165
cyclophosphamide	176.731
cefalexin	2026.78
dipyridamole	38.7338
daunorubicin	0.460338
pantoprazole	31952.5
levothyroxine	102.583
furosemide	26755.8
omeprazole	9615.49
esomeprazole	12250.2
nebivolol	1896.28
lansoprazole	11143.4
lormetazepam	340.753
paracetamol	986194
naphazoline	126.893
bisoprolol	3091.19
tamsulosin	104.986
clopidogrel	19509.9
sertraline	11597.1
ebastine	726.463
lacidipine	254.206
rifaximin	30199.3
montelukast	466.593
felodipine	96.9741
rilpivirine	160.28
imatinib	958.006
bosentan	204.196
permethrin	1728.9
dabrafenib	195.258
isradipine	2.54576
nilotinib	303.61
atovaquone	466.674
lapatinib	80.927
midostaurin	3.1907
elbasvir	1.3188
grazoprevir	2.6376
toremifene	1.503
fedratinib	7.86
bedaquiline	1.4852
proglumetacin	4.932
piperaquine	3.31776
lomitapide	0.34552
vinflunine	0.170359
clevidipine	0.1405
ceritinib	2.403
lusutrombopag	0.003864
verteporfin	0.0128353
nisoldipine	0.00048
acetylsalicylic acid	227292
amlodipine	6819.88
atorvastatin	24272.3
cyanocobalamin	42.0901
cholecalciferol	205.671
diclofenac	34473.3
estradiol	214.79
ethinylestradiol	10.5703
ezetimibe	3556.03
fentanyl	19.3502
ibuprofen	384053
ketoprofen	53280.9
levonorgestrel	5.61504
norethisterone	53.7293
olmesartan	20167.3
ramipril	5194.69
rosuvastatin	7417.42
simvastatin	10659.2
sulfamethoxazole	3662.08
valsartan	44002.9
trimethoprim	17064.2
