## Supplementary material for "Assessing the environmental impact of medicines in Italy using data from the Italian Medicines Agency": script_data: consumption_areas.xlsx

### Sheet: Sheet1
Substance	nord_kg	centre_kg	south_kg
metformin	588134	284370	531497
irbesartan	16598	10123.2	16068.1
allopurinol	39746.7	21114.8	32152.5
amoxicillin	136030	61041.2	103399
venlafaxine	4737.36	1882.58	2341.55
ofloxacin	9451.61	4962.68	9140.62
azithromycin	6605.95	3520.36	6528.5
clarithromycin	7865.09	4987.7	11125.5
clotrimazole	2041.41	979.85	1375
ciprofloxacin	7790.21	4792	9173.17
propranolol	1476.89	446.849	738.945
gabapentin	11892.6	8194	5621.87
miconazole	3841.64	1597.41	3677.49
fluconazole	682.294	337.143	789.831
clindamycin	4973.32	2059.15	3039.84
mycophenolate	7795.06	2861.16	4948.97
fluorouracil	269.215	174.182	261.426
midazolam	27.4962	12.4479	21.9566
mebendazole	328.987	160.331	203.33
gemfibrozil	1423.28	799.308	884.538
erythromycin	1032.67	587.104	876.54
doxorubicin	2.96869	1.11568	1.89728
cyclophosphamide	84.7113	41.7558	50.2644
cefalexin	930.899	498.261	597.615
dipyridamole	19.9019	9.3345	9.4974
daunorubicin	0.204126	0.0999022	0.156309
pantoprazole	13928.8	6914.53	11109.1
levothyroxine	44.506	24.4863	33.591
furosemide	12608.5	5720	8427.32
omeprazole	3625.14	1532.09	4458.26
esomeprazole	5848.5	1952.24	4449.41
nebivolol	800.234	379.693	716.353
lansoprazole	5467.01	2059.52	3616.86
lormetazepam	213.777	62.9382	64.0377
paracetamol	521776	170396	294022
naphazoline	59.6529	27.852	39.3881
bisoprolol	1471.74	586.458	1032.99
tamsulosin	53.1782	21.5089	30.299
clopidogrel	7614.79	4956.12	6938.98
sertraline	6594.45	2461.39	2541.24
ebastine	314.322	133.944	278.198
lacidipine	115.655	55.5021	83.0488
rifaximin	12207.4	6523.59	11468.4
montelukast	192.262	93.0019	181.328
felodipine	57.6162	18.03	21.3279
rilpivirine	101.796	34.3575	24.1268
imatinib	455.82	205.774	296.412
bosentan	80.0331	43.5101	80.6531
permethrin	647.233	457.486	624.186
dabrafenib	98.28	40.038	56.94
isradipine	0.97748	0.43862	1.12966
nilotinib	98.994	68.1282	136.487
atovaquone	329.602	81.8052	55.2666
lapatinib	28.217	13.748	38.962
midostaurin	1.63549	0.670253	0.884958
elbasvir	0.5208	0.1428	0.6552
grazoprevir	1.0416	0.2856	1.3104
toremifene	0.7398	0.4374	0.3258
fedratinib	4.452	0.648	2.76
bedaquiline	0.827201	0.470001	0.188
proglumetacin	0.6	0.288	4.044
piperaquine	2.2208	0.43904	0.65792
lomitapide	0.06594	0.13314	0.14644
vinflunine	0.103806	0.0265015	0.0400521
clevidipine	0.056	0.046	0.0385
ceritinib	0.8775	0.9855	0.54
lusutrombopag	0.001743	0.000735	0.001386
verteporfin	0.00810648	0.0022518	0.00247698
nisoldipine	0.00024		0.00024
acetylsalicylic acid	107475	44373.5	75444
amlodipine	3163.21	1466.74	2189.93
atorvastatin	11075.5	4617.66	8579.15
cyanocobalamin	19.5504	8.72897	13.8107
cholecalciferol	120.305	39.5408	45.8251
diclofenac	15482.2	6724.28	12266.9
estradiol	339.66	106.464	132.344
ethinylestradiol	6.1254	1.92674	2.60222
ezetimibe	1611.73	748.697	1195.61
fentanyl	11.1257	3.12897	5.09555
ibuprofen	185816	81193.8	117044
ketoprofen	23736.9	10429.4	19114.7
levonorgestrel	3.27744	1.14052	0.925773
norethisterone	21.7344	12.2487	19.7462
olmesartan	7850.93	3569.7	8746.68
ramipril	2616.95	1111.72	1466.02
rosuvastatin	3652.36	1405.25	2359.81
simvastatin	4840.6	2161.67	3656.92
sulfamethoxazole	1708.9	740.764	1212.41
trimethoprim	8026.04	3440.01	5598.16
valsartan	18919.9	8692.32	14440.7
