## Supplementary material for "Assessing the environmental impact of medicines in Italy using data from the Italian Medicines Agency": script_data: consumption_reg.xlsx

### Sheet: Sheet1
Substance	pie_kg	val_kg	lom_kg	bol_kg	tre_kg	ven_kg	fri_kg	lig_kg	emi_kg	tos_kg	umb_kg	mar_kg	laz_kg	abr_kg	mol_kg	cam_kg	pug_kg	bas_kg	cal_kg	sic_kg	sar_kg
metformin	96566	2748.7	209830	7060.09	10406.4	103807	28081.2	32405.2	97229.8	88230.5	19026.8	32378.9	144734	33852.8	7642.26	143015	110431	15866.8	57200.4	127159	36329.4
irbesartan	3008.14	78.7809	6401.25	158.521	164.135	2166.5	607.066	1261.18	2752.38	2213.79	765.811	1141.96	6001.65	771.697	307.518	4209.55	3322.83	518.532	1539.92	4604.88	793.154
allopurinol	6903.65	188.048	11728.7	447.627	519.381	8040.84	1597.79	2227.03	8093.64	7151.58	1903.57	3767.46	8292.2	2938.76	599.309	7707.82	7718.73	1073.18	3273.59	6646.11	2195
amoxicillin	21997.5	577.838	50065	1710.44	2486.7	21130.8	5844.92	8377.74	23839.5	20062.7	4827.78	7577.27	28573.4	6849.43	1463.89	33457.7	20348.7	2722.66	10310.5	22336.2	5910.42
venlafaxine	811.09	14.3194	1555.73	100.919	91.9854	781.103	157.851	329.169	895.19	674.047	201.372	270.559	736.604	190.437	30.7005	572.146	430.795	55.5057	225.374	560.09	276.498
ofloxacin	1521.54	37.7242	3522.73	127.668	170.385	1697.64	394.573	553.931	1425.43	1347.94	494.796	718.258	2401.68	570.532	127.819	3133.18	1734.64	234.819	935.873	1934.17	469.589
azithromycin	1195.65	28.4211	2456.57	91.3854	118.47	1044.54	172.189	443.783	1054.95	925.914	225.254	383.149	1986.04	453.747	90.0645	2465.21	990.302	171.598	830.007	1226.12	301.459
clarithromycin	1187.29	35.142	2899.13	81.035	119.721	1371.71	296.858	635.139	1239.06	1303.58	320.442	642.075	2721.6	817.851	113.431	3691.99	2132.59	206.594	988.864	2564.79	609.418
clotrimazole	289.523	9.0886	773.92	39.5078	40.0852	342.299	75.6648	143.867	327.453	321.26	62.4381	109.146	487.005	86.688	21.76	528.948	255.398	28.4563	113.269	225.851	114.632
ciprofloxacin	1250.14	34.0124	2776.45	86.8127	108.82	1500.16	284.282	602.343	1147.19	1095.79	390.993	608.751	2696.47	538.526	126.401	3507.88	1581.39	225.84	1055.23	1735.54	402.358
propranolol	411.553	4.7649	413.463	17.6274	18.5439	234.344	86.5989	67.2016	222.791	140.636	38.0601	43.5022	224.65	40.8088	14.527	240.49	117.012	17.5456	90.4851	141.828	76.2477
gabapentin	1558.32	64.1593	4502.84	107.523	123.424	1249.96	442.847	1023.74	2819.78	2876.12	392.075	485.878	4439.92	426.169	101.988	1652.62	1060.05	139.007	590.665	1033.76	617.61
miconazole	620.315	27.9816	1062.54	66.9152	63.3976	875.257	204.305	257.416	663.52	447.391	112.852	312.155	725.015	288.409	27.3996	1086.11	781.765	77.063	667.347	480.971	268.419
fluconazole	129.086	3.2582	225.92	7.71045	13.7806	116.659	27.0955	48.2622	110.522	95.8636	23.0774	50.4574	167.745	44.7544	6.79675	231.387	143.307	18.6675	100.377	192.114	52.4282
clindamycin	613.338	19.3059	2014.49	81.7412	96.1226	901.755	208.575	209.118	828.876	642.234	127.693	300.274	988.944	207.375	50.0621	1204.63	591.433	61.8135	266.528	529.07	128.929
mycophenolate	1136.48	23.748	2821.22	194.62	175.164	1334.58	453.317	515.456	1140.47	847.631	189.168	342.654	1481.71	447.634	78.226	1317.43	941.261	135.192	369.435	1037.31	622.482
fluorouracil	68.3306	2.0141	85.341	7.648	9.9696	69.6243	2.0645	8.9961	15.2271	77.9004	11.7899	34.1933	50.2987	31.5614	5.1344	82.9266	52.9589	8.9984	25.8529	39.6901	14.3032
midazolam	4.13513	0.0897062	5.97888	0.539325	0.163265	7.21063	1.08741	2.73849	5.5534	3.88806	0.801662	2.61616	5.14205	1.59953	0.397088	8.52571	2.26753	0.55127	1.90231	5.36822	1.3449
mebendazole	39.621	1.83	108.382	9.5706	6.9972	64.8966	14.5362	24.0456	59.1078	38.859	9.3432	25.0368	87.0924	12.2604	1.9458	61.5924	29.013	5.1096	28.6134	53.421	11.3742
gemfibrozil	289.134	16.578	542.484	20.7	16.074	225.756	54.468	99.702	158.382	212.472	56.898	79.578	450.36	62.892	12.312	336.654	129.906	31.68	114.768	176.148	20.178
erythromycin	176.446	3.3032	435.157	14.3741	11.7276	186.405	28.2337	50.172	126.855	190.507	51.8945	60.1115	284.592	74.9031	17.9682	319.958	169.044	16.8143	96.857	141.204	39.7921
doxorubicin	0.43874	0.0054	1.04691	0.05764	0.0762	0.50714	0.15894	0.16446	0.51326	0.37332	0.08925	0.23143	0.42168	0.10962	0.02545	0.61698	0.38286	0.1046	0.20756	0.31667	0.13354
cyclophosphamide	15.891	0.318013	28.5019	1.66756	1.34756	13.5649	4.28515	6.08764	13.0475	11.8429	3.03511	10.9103	15.9675	3.87265	0.812498	13.5639	10.9703	1.88553	4.74508	10.1203	4.29412
cefalexin	93.41	3.228	387.289	7.271	11.84	244.595	49.898	55.737	77.631	87.124	55.353	39.824	315.96	45.734	17.425	208.318	126.956	14.056	51.192	117.807	16.127
dipyridamole	3.9995	0.204	8.36645	0.15125	0.25835	2.3995	1.02195	1.4598	2.04115	3.79795	1.1007	1.66325	2.7726	0.52485	0.196	2.46085	1.32345	0.3371	0.50905	2.80315	1.34295
daunorubicin	0.032204		0.0535226	0.0038718	0.000648	0.0393201	0.0202014	0.0161892	0.0381694	0.0280627	0.0130572	0.0116024	0.0471798	0.0137538		0.0405643	0.0332451	0.0047682	0.0178146	0.0237265	0.022437
pantoprazole	2591.57	61.9127	5661.66	283.93	143.748	1589.41	564.864	1286.25	1745.47	1829.5	476.1	956.168	3652.77	640.254	124.405	4302.61	2330.62	291.943	966.215	1880.06	573.02
levothyroxine	6.98753	0.231782	14.1768	0.880573	0.957483	7.89155	2.05235	2.65078	8.6772	6.96651	1.8045	2.61817	13.0971	2.10079	0.633444	9.76653	7.36139	1.05642	3.37338	6.67416	2.62486
furosemide	2109.55	47.429	4037.27	179.881	303.609	2585.22	506.815	538.109	2300.58	1839.33	667.516	771.638	2441.51	527.163	154.098	1775.01	1940.84	194.25	848.367	2208.54	779.037
omeprazole	545.76	11.3624	1559.42	15.6706	41.3019	637.994	103.364	307.226	403.037	472.067	194.956	101.88	763.183	217.902	57.9119	1323.72	530.198	97.8714	545.322	1344.37	340.971
esomeprazole	859.895	36.5679	2575.4	72.8444	142.595	863.822	220.845	322.942	753.588	489.325	117.719	244.982	1100.22	323.138	49.913	1501.64	845.023	129.187	466.218	821.957	312.332
nebivolol	143.975	3.36	295.09	6.32464	9.80238	127.313	37.4532	50.7139	126.201	114.451	35.3756	58.039	171.827	44.821	11.0093	217.615	153.236	21.0511	59.6606	170.14	38.82
lansoprazole	518.743	19.4874	1132.7	19.16	228.846	1542.8	249.316	446.981	1308.97	568.115	75.7153	303.644	1112.04	241.199	96.0185	888.62	864.515	98.8441	262.279	764.672	400.715
lormetazepam	43.3392	0.95596	59.1405	1.56088	2.25208	52.8988	11.4294	15.0444	27.1562	16.1076	3.26533	11.1737	32.3916	5.00775	0.47846	18.112	9.57141	1.19854	5.66505	11.8147	12.1898
paracetamol	88647.5	3494.6	165468	8633.87	6034.42	101271	17069	29534.5	101623	45605.1	19634.2	18931.6	86224.8	19728.6	3255.91	102101	48098.2	9768.58	23053.4	57318.7	30698.2
naphazoline	9.85012	0.2597	20.5834	0.87936	0.91697	9.67421	2.35623	5.33401	9.79889	8.36994	1.70166	3.02386	14.7566	2.70134	0.474655	13.2014	7.04129	0.737889	3.38811	8.63647	3.20701
bisoprolol	193.665	4.32747	503.989	23.792	28.3913	259.087	81.1081	105.678	271.7	184.469	43.4512	77.8276	280.71	66.479	14.8629	311.353	201.611	26.4749	103.275	241.919	67.0176
tamsulosin	10.154	0.225052	17.8149	0.878264	0.819788	7.59276	2.50311	3.47135	9.71904	7.97729	2.23337	2.87648	8.42178	2.22093	0.53642	8.6832	5.64321	0.9843	2.6106	6.7144	2.90599
clopidogrel	1162.52	50.4249	2712.78	68.9604	134.293	1157.8	297.089	669.413	1361.5	1514.74	450.477	544.007	2446.9	587.178	88.9518	1880.42	1352.51	219.838	751.635	1533.05	525.409
sertraline	1157.34	20.5332	2082.24	94.4612	110.446	1121.26	204.923	404.479	1398.77	1161.55	211.456	291.247	797.13	224.556	36.4871	618.523	474.601	58.5493	314.171	538.822	275.526
ebastine	50.8015	1.3983	114.681	4.7114	7.4709	51.1016	6.9521	26.0135	51.1912	26.5838	14.4724	15.9254	76.962	14.0474	3.4707	79.7477	57.703	5.8931	21.8249	68.2188	27.2925
lacidipine	18.0982	0.310408	33.7701	1.37007	2.28206	22.5142	5.4574	10.2745	21.5779	13.9072	6.09224	7.40242	28.1002	7.42417	0.5453	23.0136	14.4947	2.69044	7.33645	18.7412	8.80295
rifaximin	2468.22	61.8752	3945.23	45.2907	165.427	1997.02	378.333	832.29	2313.7	1641.6	457.003	914.983	3510	667.043	98.1648	3723.97	2570.44	398.609	1000.88	2024.18	985.087
montelukast	32.2124	0.57904	73.5411	1.25961	3.66638	31.9614	7.71428	15.6893	25.6389	26.7508	4.74477	7.06437	54.4419	8.19465	1.9161	62.673	33.0914	3.05743	13.9862	40.07	18.3395
felodipine	12.7473	0.12656	17.7345	0.85176	2.10686	8.79424	3.82746	1.89574	9.53176	6.94414	1.54448	1.84366	7.69776	1.34918	0.3871	7.00168	3.37162	0.6993	2.20528	5.01284	1.30088
rilpivirine	12.9398	0.4065	43.107	1.419	1.49925	13.0373	2.6325	8.19975	18.555	14.2695	2.28975	3.00975	14.7885	1.9725	0.165	7.065	5.77725	0.53325	1.04325	3.8595	3.711
imatinib	63.708	1.512	171.06	6.528	9.708	83.64	21.984	25.884	71.796	58.188	15.12	25.128	107.338	16.824	3.384	79.848	56.076	13.692	24.24	74.448	27.9
bosentan	12.108	0.287	25.8822	2.093	1.4875	11.0171	4.75238	6.94621	15.4597	22.8529	2.7335	6.14435	11.7793	4.76988	1.96	18.5017	24.1633	2.7825	9.3765	12.5028	6.59638
permethrin	165.406	4.68675	160.576	5.9175	8.109	89.1382	32.2493	80.4285	100.721	90.531	27.468	141.617	197.869	70.7265	22.851	267.307	71.0888	8.14275	51.8648	89.8425	42.363
dabrafenib	12.981	0.522	37.956	1.341	1.626	17.862	6.291	4.812	14.889	12.501	2.526	4.851	20.16	4.449	0.57	15.474	13.842	1.632	3.852	13.881	3.24
isradipine	0.14952	0.00301	0.47789	0.007	0.00749	0.19649	0.01498	0.01477	0.10633	0.14546	0.02779	0.01498	0.25039	0.02975	0.00112	0.3731	0.15421	0.0721	0.11879	0.33383	0.04676
nilotinib	18.4632		25.6788	1.3566	0.3696	20.1012	6.2538	7.9464	18.8244	16.1364	5.8926	11.172	34.9272	5.5062	0.5796	47.8338	27.3252	4.5024	20.5464	22.9572	7.2366
atovaquone	56.2581	2.16909	126.428	4.89046	4.79925	34.7107	11.8428	21.3322	67.1707	21.2997	5.30627	4.12875	51.0705	11.7833	0.908955	19.612	9.909	1.11825	4.98825	3.69	3.25683
lapatinib	7.945	0.0875	6.5975	0.2275		4.2595	0.5075	1.26	7.385	3.22	0.49	2.7125	7.3255	3.5	0.035	14.63	6.6395	1.0745	1.89	7.6755	3.5175
midostaurin	0.554499		0.455548	0.001867	0.026138	0.141892	0.128823	0.007468	0.319257	0.188567	0.240843	0.069079	0.171764	0.009335	0.011202	0.257646	0.332326	0.001867	0.033606	0.179232	0.059744
elbasvir	0.1218	0.0042	0.1736		0.0014	0.0742	0.035		0.1106	0.0252	0.0196	0.0742	0.0238	0.014		0.2786	0.1792		0.049	0.1176	0.0168
grazoprevir	0.2436	0.0084	0.3472		0.0028	0.1484	0.07		0.2212	0.0504	0.0392	0.1484	0.0476	0.028		0.5572	0.3584		0.098	0.2352	0.0336
toremifene	0.0522	0.0018	0.2016	0.0342		0.1962	0.0054	0.0936	0.1548	0.3222	0.0108	0.027	0.0774	0.0036		0.1908	0.0918	0.009	0.0126	0.0036	0.0144
fedratinib	0.792		1.668	0.072	0.084	0.828	0.336	0.324	0.348	0.288		0.108	0.252	0.096	0.024	0.792	0.876	0.036	0.408	0.528
bedaquiline	0.1692	0.0188	0.413601			0.0752001	0.0188	0.0188	0.1128	0.1316	0.0940001	0.0188	0.2256	0.0188		0.0564001	0.0564001		0.0188	0.0376001
proglumetacin	0.198		0.174		0.012	0.042	0.048	0.084	0.042	0.018		0.036	0.234	0.03	0.024	1.092	0.336	0.168	0.942	1.404	0.048
piperaquine	0.21504		0.53632	0.02048	0.02688	0.30336	0.09856	0.78336	0.2368	0.18304	0.0128	0.03968	0.20352	0.0128	0.00256	0.51072	0.02816		0.03712	0.06656
lomitapide	0.01246		0.01988			0.0154	0.00168	0.00224	0.01428	0.0084			0.12474			0.04984	0.03164		0.00252	0.05194	0.0105
vinflunine	0.00800038		0.0260012	0.000750064		0.0492525	0.00125006	0.00150016	0.0170514	0.00670046	0.00450022	0.00170013	0.0136007	0.00550026		0.00475023	0.0121506		0.00500024	0.0114507	0.00120011
clevidipine	0.015		0.01475		0.004	0.01375	0.00125	0.00375	0.0035	0.02575	0.00475	0.0055	0.01	0.0035	0.00025	0.0105	0.00325	0.005	0.0005	0.0155
ceritinib	0.189		0.3915						0.297	0.6615		0.1485	0.1755		0.135	0.27				0.135
lusutrombopag	0.00021		0.00042			0.000231	0.000252	6.3e-05	0.000567	0.000126		0.000378	0.000231	0.000126		0.000777	0.000126		2.1e-05	0.000294	4.2e-05
verteporfin	0.00109588		0.00126101	0.000180144	0.00067554	0.00190652	0.00067554	0.000930744	0.0013811	0.000465372	0.00045036	0.0011259	0.000210168	0.000195156	7.506e-05	1.5012e-05	0.000945756		0.000195156	0.000960768	9.0072e-05
nisoldipine	0.00024															0.00024
acetylsalicylic acid	17035.8	533.066	37832.7	2153.96	2256.88	18229.7	4978.45	6955.48	17498.6	14191	2838.05	5601.38	21743.1	5082.19	1167.96	24218.5	14327.5	1900.1	7523.4	15978.5	5245.78
amlodipine	489.439	13.4756	1167.34	45.5512	56.7088	541.244	134.079	188.717	526.657	484.852	142.29	197.213	642.386	143.705	36.1887	680.932	429.778	50.3325	190.821	501.295	156.875
atorvastatin	1486.59	30.2904	3629.26	204.242	200.031	2323.2	597.952	642.463	1961.44	1536.79	338.51	722.72	2019.64	429.186	91.6606	2574.52	1669.71	225.484	723.545	2122.77	742.265
cyanocobalamin	2.81514	0.0657733	6.51488	0.357665	0.373327	2.67603	0.734552	2.0823	3.93077	4.19364	0.454821	1.15631	2.9242	0.585253	0.147151	4.94106	2.46419	0.390848	1.93435	2.47672	0.871093
cholecalciferol	16.5685	0.33646	34.9611	2.4824	2.28485	29.6013	4.22028	4.75725	25.0927	13.9136	2.72132	4.40243	18.5034	3.62028	0.662191	10.8772	14.2248	1.44588	3.34435	7.41291	4.23744
diclofenac	2663.8	87.7132	5207.63	295.118	324.736	2621.24	685.357	1046.6	2549.97	2163.33	446.967	884.011	3229.97	712.372	177.339	3915.52	2480.86	320.054	1274.58	2311.36	1074.8
estradiol	49.6175	1.47267	132.33	5.9665	6.0834	49.4392	13.4262	12.5145	68.8097	37.9496	6.73167	11.0844	50.6987	8.92739	1.27291	22.7315	30.812	2.02995	8.20248	20.7949	37.5733
ethinylestradiol	1.04544	0.0367712	2.52014	0.102994	0.0987937	0.908226	0.194722	0.36947	0.848846	0.652132	0.130146	0.205177	0.939281	0.160733	0.0234122	0.537467	0.463563	0.0538127	0.217207	0.55596	0.590062
ezetimibe	261.537	5.48958	544.753	19.7382	30.0021	300.799	73.5655	106.484	269.357	186.642	51.0796	120.599	390.376	85.3868	17.8376	382.892	185.302	29.096	117.658	255.754	121.68
fentanyl	1.96791	0.0530126	3.27308	0.211303	0.303217	2.02401	0.721941	0.760251	1.81097	1.18426	0.229129	0.552794	1.16278	0.418949	0.118703	1.13513	0.939565	0.136104	0.464081	1.23422	0.648796
ibuprofen	27360.2	848.556	60840.7	4340.82	3454.92	34531.5	9373.11	12788.8	32277.4	26011.9	4820.37	12335.9	38025.7	9092.44	1797.59	35520.7	24520.2	2915.04	11251.3	20649.3	11297
ketoprofen	3692.22	92.5196	8433.33	371.19	391.534	3924.39	909.807	1461.88	4460.04	3046.18	626.329	1074.93	5681.91	1191.38	247.581	6000.97	4062.01	421.472	1686.57	4139.65	1365.03
levonorgestrel	0.519797	0.0119821	1.43177	0.0812919	0.0629884	0.448604	0.0987125	0.173103	0.449183	0.471547	0.0570624	0.11806	0.493855	0.0727662	0.0109641	0.228822	0.166837	0.0183304	0.0715044	0.168706	0.187842
norethisterone	2.86779	0.214462	8.57918	0.411246	0.321388	3.15976	0.997774	1.52208	3.66076	3.82611	0.518308	0.89229	7.012	1.17199	0.1836	8.58083	3.83572	0.426904	1.77266	3.09416	0.68033
olmesartan	1080.8	42.1649	3087.6	131.718	146.703	1327.38	410.816	670.333	953.422	776.287	305.119	534.202	1954.09	515.453	104.775	2665.29	1920.49	243.448	808.517	1923.01	565.698
ramipril	355.063	8.63715	757.189	35.5962	41.2778	530.555	251.892	118.867	517.869	429.839	116.563	98.2132	467.108	87.635	17.1761	472.636	245.745	41.061	145.79	340.285	115.693
rosuvastatin	796.733	10.9726	1292.78	48.0248	59.0848	556.891	175.203	176.842	535.825	429.149	95.3479	214.359	666.399	142.592	25.2326	661.566	394.26	64.2365	199.085	667.427	205.407
simvastatin	663.843	14.5241	1791.48	76.5394	92.1264	866.103	197.85	214.691	923.438	659.134	154.652	343.159	1004.72	213.702	61.4693	1000.77	824.854	92.6765	317.259	858.639	287.55
sulfamethoxazole	257.494	7.75312	575.489	31.549	24.625	304.577	80.8941	129.221	297.302	284.643	59.5668	73.3188	323.236	70.4002	20.9434	473.1	272.208	28.5773	101.959	212.487	32.7394
trimethoprim	1204.02	37.1336	2718.62	151.735	120.789	1430.5	377.898	604.306	1381.03	1328.86	268.487	344.696	1497.97	319.563	102.135	2182.47	1302.18	134.362	434.37	980.07	143.009
valsartan	3121.9	83.9902	6646.45	224.408	291.58	2446.92	768.327	1025.93	4310.45	3218.73	701.296	1232.37	3539.93	884.035	162.17	3949.3	2965.29	685.766	1570.15	3278.78	945.194
