## Supplementary material for "Assessing the environmental impact of medicines in Italy using data from the Italian Medicines Agency": script_data: PNEC.xlsx

### Sheet: Foglio1
Substance	PNEC_mcg_L
Acetylsalicylic acid	18
Allopurinol	20.5581
Amlodipine	0.23
Amoxicillin	0.078
Atorvastatin	8.5
Atovaquone	0.00083
Azithromycin	0.019
Bedaquiline	0.00275406
Bisoprolol	92
Bosentan	0.00271
Cefalexin	0.08
Ceritinib	0.00115
Cholecalciferol	0.0137751
Cyclophosphamide	6.96388
Ciprofloxacin	0.089
Clarithromycin	0.12
Clevidipine	0.00104
Clindamycin	0.044
Clopidogrel	3.2145
Clotrimazole	0.02
Cyanocobalamin	33608.8
Dabrafenib	0.00119
Daunorubicin	0.21819
Diclofenac	0.05
Dipyridamole	0.00534
Doxorubicin	0.16987
Ebastine	0.00279
Elbasvir	0.000617207
Erythromycin	0.2
Esomeprazole	0.0299812
Estradiol	0.0004
Ethinylestradiol	3.5e-05
Ezetimibe	0.16298
Fedratinib	0.00181835
Felodipine	0.00157
Fentanyl	0.17135
Fluconazole	0.25
Fluorouracil	58.5
Furosemide	0.70674
Gabapentin	10
Gemfibrozil	0.5
Grazoprevir	0.000945449
Ibuprofen	0.011
Imatinib	0.00252
Irbesartan	700
Isradipine	0.0014
Ketoprofen	2.09574
Lacidipine	0.00049
Lansoprazole	0.192
Lapatinib	0.00122
Levonorgestrel	1.6e-05
Levothyroxine	12
Lomitapide	0.00135
Lormetazepam	0.16606
Lusutrombopag	0.0017729
Mebendazole	0.088
Metformin	10
Mycophenolate	0.132
Miconazole	0.02522
Midazolam	0.115
Midostaurin	0.000773
Montelukast	0.00221
Naphazoline	0.37027
Nebivolol	1.83795
Nilotinib	0.00148
Nisoldipine	0.00204
Norethisterone	0.0005
Ofloxacin	0.026
Olmesartan	0.00402
Omeprazole	0.28
Pantoprazole	0.68119
Paracetamol	134
Permethrin	0.0002
Piperaquine	0.00106
Proglumetacin	0.00171
Propranolol	0.1
Ramipril	0.1096
Rifaximin	0.00248
Rilpivirine	0.00254
Rosuvastatin	0.26941
Sertraline	0.0094
Simvastatin	2.63
Sulfamethoxazole	0.1
Tamsulosin	0.3461
Toremifene	0.0003
Trimethoprim	0.5
Valsartan	560
Venlafaxine	0.0061
Verteporfin	0.00219
Vinflunine	0.00103153
