## Supplementary material for "Assessing the environmental impact of medicines in Italy using data from the Italian Medicines Agency": script_data: pop.xlsx

### Sheet: Foglio1
Regione	POP2022	POP2023
Piemonte	4252200	4240700
Valle d'Aosta	123400	123000
Lombardia	9965000	9950700
Trentino Alto Adige	1077900	1075300
Veneto	4854600	4838300
Friuli Venezia Giulia	1197300	1192200
Liguria	1507500	1502600
Emilia Romagna	4431800	4426900
Toscana	3676300	3651200
Umbria	859600	854100
Marche	1489800	1480800
Lazio	5715200	5707100
Abruzzo	1273600	1269900
Molise	290800	289800
Campania	5590600	5592200
Puglia	3912200	3900900
Basilicata	540000	536700
Calabria	1844500	1841300
Sicilia	4801500	4802000
Sardegna	1579200	1575000
Nord	27409700	2.73498e+07
Centro	11740900	11693200
Sud	19832400	19807700
Italia	58983200	58850700
Bolzano	535800	533300
Trento	542100	542100
